# Anti-oxidative stress therapies reduce chemotherapy-induced peripheral neuropathy in colorectal cancer patients treated with oxaliplatin: a systematic review and meta-analysis

**DOI:** 10.1101/2025.03.24.25324521

**Authors:** Mohamed Salama, David Barnes, Anni Georghiou, Mariam Murad, Seham Almalki, Zubair Ahmed, Mark R Openshaw, Claire Palles, Richard I Tuxworth

**Affiliations:** Birmingham Centre for Neurogenetics, University of Birmingham, Birmingham, B15 2TT; Department of Cancer and Genomic Sciences, School of Medical Sciences, University of Birmingham, Birmingham B15 2TT; Department of Inflammation and Ageing, School of Infection, Immunity and Inflammation, University of Birmingham, Birmingham, B15 2TT; Birmingham NIHR Biomedical Research Centre, University of Birmingham, Birmingham, B15 2TT; Department of Biotechnology, Faculty of Science, Taif University, Taif, Saudi Arabia; University Hospitals Birmingham NHS Foundation Trust, Mindelsohn Way, Edgbaston, Birmingham, B15 2GW

**Keywords:** bowel cancer, CIPN, platinum agents, neurotoxicity, oxidative stress, mitochondrial dysfunction

## Abstract

**Background and Purpose:** Chemotherapy-induced peripheral neuropathy (CIPN) is a major side-effect of many commonly used cancer drugs, affecting up to 90% of patients treated with oxaliplatin. This systematic review and meta-analysis aimed to analyse randomised controlled trials (RCTs) to determine if any pharmacological agents can prevent or reduce oxaliplatin-induced peripheral neuropathy (OIPN) in colorectal cancer (CRC) patients.

**Materials and Methods:** We searched PubMed, EMBASE and Web of Science for RCTs published before March 2025 that included patients with CRC who received oxaliplatin-based chemotherapy and had peripheral neuropathy quantified using Common Toxicity Criteria for Adverse Events (CTCAE). Meta-analysis was performed for agents tested in three or more RCTs with a minimum combined sample size of 100 patients.

**Results:** 20 studies were included with a median sample size of 61 (range 14-2450). Meta-analysis was used for two treatments. Anti-oxidative stress treatments were not associated with reduced incidence of grade ≥2 OIPN when assessed mid-treatment but were associated with a significant reduction of grade ≥2 OIPN at the end of treatment (OR:0.04, 95%CI:0.01-0.12; p<0.00001). No reduction of grade ≥2 OIPN was observed for Ca^2+^/Mg^2+^ infusions. 35% of studies had potential high risk of bias and 45% of studies showed low risk of bias.

**Conclusions:** Whilst the existing published RCTs included small numbers of patients, the meta-analysis indicates that anti-oxidative stress therapies reduce the end of treatment severe OIPN incidence in CRC patients. A large, randomised, placebo-controlled trial assessing OIPN using CTCAE grades and patient-reported outcomes is warranted to confirm these findings.
