## Supplementary tables for "Anti-oxidative stress therapies reduce chemotherapy-induced peripheral neuropathy in colorectal cancer patients treated with oxaliplatin: a systematic review and meta-analysis"

### Sheet: Studies reviewed
Supplementary Table 1: Detailed summary information for the 29 trials reviewed
Lead author	Date	Abstract link	Study number In table 1	Randomised Y/N	Placebo controlled Y/N	Blinded Y/N	Full text English Y/N	CTCAE counts available Y/N	Timepoint when OIPN measured using CTCAE (NR=not relevant)	Include in meta-analysis or systematic review	Cancer types	Reason for exclusion	% G2+ OIPN @ 2-3 months in Intervention arm	% G2+ OIPN @ 2-3 months in placebo arm	% G2+ OIPN @ 4-6 months in intervention arm	% G2+ OIPN @ 4-6 months in placebo arm	# Patients	Chemotherapy	Arm 1	Arm 2	Arm 3
Bondad	2020 Oct	https://pubmed.ncbi.nlm.nih.gov/32063109/	1	Yes	Yes	Yes	Yes	Yes	After eight courses of chemotherapy with XELOX regimen	Meta-analysis	CRC and gastric cancers	None	NA	NA	25	93.75	32	Oxaliplatin	Placebo	N-acetylcysteine
Cascinu	2002 Aug	https://pubmed.ncbi.nlm.nih.gov/12177109/	2	Yes	Yes	Yes	Yes	Yes	Mid and end of treatment	Meta-analysis	CRC	None	4	8	30	100	52	Oxaliplatin	Placebo	glutathione
Chay	2010 Dec	https://pubmed.ncbi.nlm.nih.gov/21114776/	NA	Yes	Yes	No	Yes	Yes	NR	None	CRC	≤10 evaluable patients	NR	NR	NR	NR	27	Oxaliplatin	Placebo	calcium and magnesium infusions
Bruna	2018 Jan	https://pubmed.ncbi.nlm.nih.gov/28924870/	NA	Yes	Yes	Yes	Yes	Yes	cumulative neurotoxicity	None	CRC	Baseline PN	NR	NR	NR	NR	124	Oxaliplatin	Placebo	MR309
Glimelius	2018 Mar	https://pubmed.ncbi.nlm.nih.gov/29140155/	NA	Yes	Yes	Yes	Yes	No	NR	None	CRC	No detailed CTCAE	NR	NR	NR	NR	173	Oxaliplatin	Placebo	Calmangafodipir
El-Fatatry	2018 Dec	https://pubmed.ncbi.nlm.nih.gov/29931409/	3	Yes	Yes	NA	Yes	Yes	Mid and end of treatment	Meta-analysis	CRC	None	10	15	60	95	40	Oxaliplatin	Placebo	Metformin
Lin	2006 May	https://pubmed.ncbi.nlm.nih.gov/16450089/	4	Yes	Yes	NA	Yes	Yes	After 4,8,12 FOLFOX cycles	Meta-analysis	CRC	None	0	0	20	88.9	14	Oxaliplatin	Placebo	N-acetylcysteine
Milla	2009 Jun	https://pubmed.ncbi.nlm.nih.gov/19287306/	5	Yes	Yes	NA	Yes	Yes	At the end of treatment	Meta-analysis	CRC	None	NA	NA	50	100	27	Oxaliplatin	Placebo	glutathione
Rokhsareh	2023 Jan	https://pubmed.ncbi.nlm.nih.gov/34738855/	NA	Yes	Yes	Yes	Yes	No	NR	None	CRC, gastric, pancreatic	No detailed CTCAE	NR	NR	NR	NR	40	Oxaliplatin	Placebo	Duloxetine
Wang	2007 Mar	https://pubmed.ncbi.nlm.nih.gov/17405895/	NA	Yes	No	No	Yes	No	NR	None	CRC	No detailed CTCAE	NR	NR	NR	NR	86	Oxaliplatin	Placebo	Glutamine
Yehia	2019 Feb	https://pubmed.ncbi.nlm.nih.gov/30592963/	6	Yes	Controlled, no placebo	NA	Yes	Yes	Patients were followed up for three months, then both arms were analyzed for neuropathy incidence/grade	Meta-analysis	CRC	None	3.3	61.3	NA	NA	65	Oxaliplatin	Placebo	L-Carnosine
Gobran	2013 May	https://link.springer.com/article/10.1007/s10330-013-1161-7	7	Yes	Yes	Yes	Yes	Yes	Cummulative at cycle 12	Meta-analysis	CRC	None	NA	NA	23.3	46.6	60	Oxaliplatin	Placebo	calcium and magnesium infusions
Grothey	2011 Feb	https://pubmed.ncbi.nlm.nih.gov/21189381/	8	Yes	Yes	Yes	Yes	Yes	Baseline and at each 2-week cycle	Meta-analysis	CRC	None	NA	NA	22	41	104	Oxaliplatin	Placebo	calcium and magnesium infusions
Ishibashi	2010 Feb	https://pubmed.ncbi.nlm.nih.gov/20108160/	9	Yes	Yes	Yes	Yes	Yes	Cummulative at cycle 6	Systematic review	CRC	None	12	6	NA	NA	33	Oxaliplatin	Placebo	calcium and magnesium infusions
Loprinzi	2014 Apr	https://pubmed.ncbi.nlm.nih.gov/24297951/	10	Yes	Yes	Yes	Yes	Yes	Cummulative at cycle 12	Meta-analysis	CRC	None	NA	NA	43	45	353	Oxaliplatin	Placebo	calcium and magnesium infusions
Kono	2013 Dec	https://pubmed.ncbi.nlm.nih.gov/24121454/	11	Yes	Yes	Yes	Yes	Yes	cumulative neurotoxicity, until 8th cycle	Systematic review	CRC	None	NA	NA	39	51	89	Oxaliplatin	Placebo	oral TJ-107 (Goshajinkigan)
Oki	2015 Aug	https://pubmed.ncbi.nlm.nih.gov/25627820/	12	Yes	Yes	Yes	Yes	Yes	time to grade 2+ OIPN	Systematic review	CRC	None	NA	NA	50.6	31.2	142	Oxaliplatin	Placebo	oral TJ-107 (Goshajinkigan)
Aghili	2023 Jun	https://pubmed.ncbi.nlm.nih.gov/35426033/	13	Yes	Yes	Yes	Yes	Yes	C1,2,3,4 and 6 weeks after last cycle	Systematic review	CRC and esophageal cancer	None	NA	NA	52.9	76.9	32	Oxaliplatin	Placebo	Duloxetine
Kobayashi	2020 Oct	https://pubmed.ncbi.nlm.nih.gov/32594273/	14	Yes	Controlled, no placebo	No	Yes	No	Cycle 4 and cycle 6	Systematic review	CRC	None	NA	NA	NA	NA	28	Oxaliplatin	Placebo	Cystine and theanine
Kotaka	2020 Nov	https://pubmed.ncbi.nlm.nih.gov/32965539/	15	Yes	Yes	Yes	Yes	Yes	Cummulative at cycle 12	Systematic review	CRC	None	NA	NA	40.7%*,45.8%**	64.3	79	Oxaliplatin	Placebo	1-day ART	3-day ART
Lee	2023 Feb	https://pubmed.ncbi.nlm.nih.gov/36367997/	16	Yes	Yes	NA	Yes	Yes	Every 3 months for 3 years following chemotherapy	Systematic review	CRC	None	NA	NA	38.3	39.5	2450	Oxaliplatin	Placebo	Celecoxib
Liu, Y	2013 Nov	https://pubmed.ncbi.nlm.nih.gov/24324514/	17	Yes	Yes	Yes	Yes	Yes	After 2,4,6 FOLFOX cycles	Systematic review	CRC	None	Grade 1-4: 51.7%	Grade 1-4: 70%	NA	NA	120	Oxaliplatin	Placebo	Guilongtongluofang
Vitale	2020 May	https://pubmed.ncbi.nlm.nih.gov/32414185/	NA	Yes	Yes	Yes	Yes	No	NR	None	CRC	Baseline PN	NR	NR	NR	NR	120	Oxaliplatin	Placebo	PMA-zeolite
Durand	2012 Jan	https://pubmed.ncbi.nlm.nih.gov/21427067/	NA	Yes	Yes	Yes	Yes	No	NR	None	Multiple	Non-preventative	NR	NR	NR	NR	48	Oxaliplatin	Placebo	venlafaxine
Zhang	2020 Dec	https://pubmed.ncbi.nlm.nih.gov/33327312/	NA	Yes	Yes	Yes	Yes	No	NR	None	CRC	Poor performance status patients	NR	NR	NR	NR	179	Oxaliplatin	Placebo	ω-3 PUFAs
Motoo	2020 Jun	https://pubmed.ncbi.nlm.nih.gov/32232692/	18	Yes	Controlled, no placebo	No	Yes	Yes	time to grade 2+ OIPN	Systematic review	CRC	None	NA	NA	10	55	52	Oxaliplatin	Placebo	Ninjin'yoeito
Wang, DS	2020 Jan	https://pubmed.ncbi.nlm.nih.gov/31724334/	19	Yes	Yes	Yes	Yes	Yes	rate of grade 2 or worse cumulative neurotoxicity	Systematic review	CRC	None	NA	NA	33.7	31.6	196	Oxaliplatin	Placebo	Monosialotetrahexosylganglioside (GM1)
Zhang, RX	2012 Dec	https://pubmed.ncbi.nlm.nih.gov/22664945/	20	Yes	Controlled, no placebo	No	Yes	Yes	Cumulative neurotoxicity	Systematic review	CRC	None	NA	NA	21.1	60.9	80	Oxaliplatin	Placebo	neurotropin
de Andrade	2017 Oct	https://pubmed.ncbi.nlm.nih.gov/28652279/	NA	Yes	Yes	Yes	Yes	No	NA	None	CRC	No detailed CTCAE	NR	NR	NR	NR	146	Oxaliplatin	Placebo	Pregabalin
* with 1 day ART, ** with 3 days of ART

### Sheet: Included studies
Supplementary Table 2: Extended information about the 20 studies included in the systematic review and meta-analysis
First author	Date	Abstract link	Study number in table 1	Randomised Y/N	Placebo controlled Y/N	Blinded Y/N	Full text English Y/N	CTCAE counts available Y/N	Timepoint when OIPN measured using CTCAE (NR=not relevant)	Included in meta-analysis or systematic review	Cancer types	% G2+ OIPN @ 2-3 months in Intervention arm	% G2+ OIPN @ 2-3 months in placebo arm	% G2+ OIPN @ 4-6 months in intervention arm	% G2+ OIPN @ 4-6 months in placebo arm	# Patients	Chemotherapy	Arm 1	Arm 2	Arm 3
Bondad	2020 Oct	https://pubmed.ncbi.nlm.nih.gov/32063109/	1	Yes	Yes	Yes	Yes	Yes	After eight courses of chemotherapy with XELOX regimen	Meta-analysis	CRC and gastric cancers	NA	NA	25	93.75	32	Oxaliplatin	Placebo	N-acetylcysteine
Cascinu	2002 Aug	https://pubmed.ncbi.nlm.nih.gov/12177109/	2	Yes	Yes	Yes	Yes	Yes	Mid and end of treatment	Meta-analysis	CRC	4	8	30	100	52	Oxaliplatin	Placebo	glutathione
El-Fatatry	2018 Dec	https://pubmed.ncbi.nlm.nih.gov/29931409/	3	Yes	Yes	NA	Yes	Yes	Mid and end of treatment	Meta-analysis	CRC	10	15	60	95	40	Oxaliplatin	Placebo	Metformin
Lin	2006 May	https://pubmed.ncbi.nlm.nih.gov/16450089/	4	Yes	Yes	NA	Yes	Yes	After 4,8,12 FOLFOX cycles	Meta-analysis	CRC	0	0	20	88.9	14	Oxaliplatin	Placebo	N-acetylcysteine
Milla	2009 Jun	https://pubmed.ncbi.nlm.nih.gov/19287306/	5	Yes	Yes	NA	Yes	Yes	At the end of treatment	Meta-analysis	CRC	NA	NA	50	100	27	Oxaliplatin	Placebo	glutathione
Yehia	2019 Feb	https://pubmed.ncbi.nlm.nih.gov/30592963/	6	Yes	Controlled, no placebo	NA	Yes	Yes	Patients were followed up for three months, then both arms were analyzed for neuropathy incidence/grade	Meta-analysis	CRC	3.3	61.3	NA	NA	65	Oxaliplatin	Placebo	L-Carnosine
Gobran	2013 May	https://link.springer.com/article/10.1007/s10330-013-1161-7	7	Yes	Yes	Yes	Yes	Yes	Cummulative at cycle 12	Meta-analysis	CRC	NA	NA	23.3	46.6	60	Oxaliplatin	Placebo	calcium and magnesium infusions
Grothey	2011 Feb	https://pubmed.ncbi.nlm.nih.gov/21189381/	8	Yes	Yes	Yes	Yes	Yes	Baseline and at each 2-week cycle	Meta-analysis	CRC	NA	NA	22	41	104	Oxaliplatin	Placebo	calcium and magnesium infusions
Ishibashi	2010 Feb	https://pubmed.ncbi.nlm.nih.gov/20108160/	9	Yes	Yes	Yes	Yes	Yes	Cummulative at cycle 6	Systematic review	CRC	12	6	NA	NA	33	Oxaliplatin	Placebo	calcium and magnesium infusions
Loprinzi	2014 Apr	https://pubmed.ncbi.nlm.nih.gov/24297951/	10	Yes	Yes	Yes	Yes	Yes	Cummulative at cycle 12	Meta-analysis	CRC	NA	NA	43	45	353	Oxaliplatin	Placebo	calcium and magnesium infusions
Kono	2013 Dec	https://pubmed.ncbi.nlm.nih.gov/24121454/	11	Yes	Yes	Yes	Yes	Yes	Cumulative neurotoxicity, until 8th cycle	Systematic review	CRC	NA	NA	39	51	89	Oxaliplatin	Placebo	oral TJ-107 (Goshajinkigan)
Oki	2015 Aug	https://pubmed.ncbi.nlm.nih.gov/25627820/	12	Yes	Yes	Yes	Yes	Yes	Time to grade 2+ OIPN	Systematic review	CRC	NA	NA	50.6	31.2	142	Oxaliplatin	Placebo	oral TJ-107 (Goshajinkigan)
Aghili	2023 Jun	https://pubmed.ncbi.nlm.nih.gov/35426033/	13	Yes	Yes	Yes	Yes	Yes	Cycle 1,2,3,4 and 6 weeks after last cycle	Systematic review	CRC and esophageal cancer	NA	NA	52.9	76.9	32	Oxaliplatin	Placebo	Duloxetine
Kobayashi	2020 Oct	https://pubmed.ncbi.nlm.nih.gov/32594273/	14	Yes	Controlled, no placebo	No	Yes	No	Cycle 4 and cycle 6	Systematic review	CRC	NA	NA	NA	NA	28	Oxaliplatin	Placebo	Cystine and theanine
Kotaka	2020 Nov	https://pubmed.ncbi.nlm.nih.gov/32965539/	15	Yes	Yes	Yes	Yes	Yes	Cummulative at cycle 12	Systematic review	CRC	NA	NA	40.7%*, and 45.8%**	64.3	79	Oxaliplatin	Placebo	1-day ART	3-day ART
Lee	2023 Feb	https://pubmed.ncbi.nlm.nih.gov/36367997/	16	Yes	Yes	NA	Yes	Yes	Every 3 months for 3 years following chemotherapy	Systematic review	CRC	NA	NA	38.3	39.5	2450	Oxaliplatin	Placebo	Celecoxib
Liu, Y	2013 Nov	https://pubmed.ncbi.nlm.nih.gov/24324514/	17	Yes	Yes	Yes	Yes	Yes	After 2,4,6 FOLFOX cycles	Systematic review	CRC	Grade 1-4: 51.7%	Grade 1-4: 70%	NA	NA	120	Oxaliplatin	Placebo	Guilongtongluofang
Motoo	2020 Jun	https://pubmed.ncbi.nlm.nih.gov/32232692/	18	Yes	Controlled, no placebo	No	Yes	Yes	Time to grade 2+ OIPN	Systematic review	CRC	NA	NA	10	55	52	Oxaliplatin	Placebo	Ninjin'yoeito
Wang, DS	2020 Jan	https://pubmed.ncbi.nlm.nih.gov/31724334/	19	Yes	Yes	Yes	Yes	Yes	Rate of grade 2 or worse cumulative neurotoxicity	Systematic review	CRC	NA	NA	33.7	31.6	196	Oxaliplatin	Placebo	Monosialotetrahexosylganglioside (GM1)
Zhang, RX	2012 Dec	https://pubmed.ncbi.nlm.nih.gov/22664945/	20	Yes	Controlled, no placebo	No	Yes	Yes	Cumulative neurotoxicity	Systematic review	CRC	NA	NA	21.1	60.9	80	Oxaliplatin	Placebo	neurotropin
* with 1 day ART, ** with 3 days of ART

### Sheet: Comparison with Peng et al
Supplementary Table 4: Summary information for 43 studies reviewed in Peng et al, 2022 that tested a pharmacological intervention for prevention of OIPN.
Trials included in our study are highlighted in pink
Reasons for exclusion from our study are listed in column M
Lead author	Date	Abstract link	Number In table 1	Randomised Y/N	Placebo controlled Y/N	Blinded Y/N	Full text English Y/N	CTCAE counts available Y/N	Timepoint when OIPN measured using CTCAE (NR=not relevant)	Cancer types	Full text evaluation	Reason for exclusion	% G2+ OIPN @ 2-3 months in Intervention arm	% G2+ OIPN @ 2-3 months in placebo arm	% G2+ OIPN @ 4-6 months in intervention arm	% G2+ OIPN @ 4-6 months in placebo arm	# Patients	Chemotherapy	Arm 1	Arm 2	Arm 3
Bondad	2020 Oct	https://pubmed.ncbi.nlm.nih.gov/32063109/	1	Yes	Yes	Yes	Yes	Yes	After eight courses of chemotherapy with XELOX regimen	CRC and gastric cancers	Yes	None	NA	NA	25	93.75	32	Oxaliplatin	Placebo	N-acetylcysteine
Dong	2010 Mar	https://pubmed.ncbi.nlm.nih.gov/20450590/	NA	Yes	Yes	Yes	No	No	NR	NA	No	No full text in English	NR	NR	NR	NR	93	Oxaliplatin	Placebo	Calcium and magnesium infusions	Glutathione
Chay	2010 Dec	https://pubmed.ncbi.nlm.nih.gov/21114776/	NA	Yes	Yes	No	Yes	Yes	NR	CRC	Yes	≤10 evaluable patients	NR	NR	NR	NR	27	Oxaliplatin	Placebo	Calcium and magnesium infusions
Bruna	2018 Jan	https://pubmed.ncbi.nlm.nih.gov/28924870/	NA	Yes	Yes	Yes	Yes	Yes	cumulative neurotoxicity	CRC	Yes	Baseline PN	NR	NR	NR	NR	124	Oxaliplatin	Placebo	MR309
Glimelius	2018 Mar	https://pubmed.ncbi.nlm.nih.gov/29140155/	NA	Yes	Yes	Yes	Yes	No	NR	CRC	Yes	No detailed CTCAE	NR	NR	NR	NR	173	Oxaliplatin	Placebo	Calmangafodipir
von Delius	2007 Apr	https://pubmed.ncbi.nlm.nih.gov/16983507/	NA	Yes	Yes	NA	Yes	No	NR	CRC	No	Did not use CTCAE	NR	NR	NR	NR	36	Oxaliplatin	Placebo	Carbamazepine
El-Fatatry	2018 Dec	https://pubmed.ncbi.nlm.nih.gov/29931409/	3	Yes	Yes	NA	Yes	Yes	Mid and end of treatment	CRC	Yes	None	10	15	60	95	40	Oxaliplatin	Placebo	Metformin
Lin	2006 May	https://pubmed.ncbi.nlm.nih.gov/16450089/	4	Yes	Yes	NA	Yes	Yes	After 4,8,12 FOLFOX cycles	CRC	Yes	None	0	0	20	88.9	14	Oxaliplatin	Placebo	N-acetylcysteine
Milla	2009 Jun	https://pubmed.ncbi.nlm.nih.gov/19287306/	5	Yes	Yes	NA	Yes	Yes	At the end of treatment	CRC	Yes	None	NA	NA	50	100	27	Oxaliplatin	Placebo	Glutathione
Zhu	2013 Jan	https://pubmed.ncbi.nlm.nih.gov/23351188/	NA	Yes	NA	No	Yes	No	NR	CRC & gastric	No	Did not use CTCAE	NR	NR	NR	NR	120	Oxaliplatin	Placebo	Ganglioside-monosialic acid (GM1)
Wang	2007 Mar	https://pubmed.ncbi.nlm.nih.gov/17405895/	NA	Yes	No	No	Yes	No	NR	CRC	Yes	No detailed CTCAE	NR	NR	NR	NR	86	Oxaliplatin	Placebo	Glutamine
Yehia	2019 Feb	https://pubmed.ncbi.nlm.nih.gov/30592963/	6	Yes	Controlled, no placebo	NA	Yes	Yes	Patients were followed up for three months, then both arms were analyzed for neuropathy incidence/grade	CRC	Yes	None	3.3	61.3	NA	NA	65	Oxaliplatin	Placebo	L-Carnosine
Gobran	2013 May	https://link.springer.com/article/10.1007/s10330-013-1161-7	7	Yes	Yes	Yes	Yes	Yes	Cummulative at cycle 12	CRC	Yes	None	NA	NA	23.3	46.6	60	Oxaliplatin	Placebo	Calcium and magnesium infusions
Grothey	2011 Feb	https://pubmed.ncbi.nlm.nih.gov/21189381/	8	Yes	Yes	Yes	Yes	Yes	Baseline and at each 2-week cycle	CRC	Yes	None	NA	NA	22	41	104	Oxaliplatin	Placebo	Calcium and magnesium infusions
Ishibashi	2010 Feb	https://pubmed.ncbi.nlm.nih.gov/20108160/	9	Yes	Yes	Yes	Yes	Yes	Cummulative at cycle 6	CRC	Yes	None	12	6	NA	NA	33	Oxaliplatin	Placebo	Calcium and magnesium infusions
Loprinzi	2014 Apr	https://pubmed.ncbi.nlm.nih.gov/24297951/	10	Yes	Yes	Yes	Yes	Yes	Cummulative at cycle 12	CRC	Yes	None	NA	NA	43	45	353	Oxaliplatin	Placebo	Calcium and magnesium infusions
Wang, XS	2019 Oct	https://pubmed.ncbi.nlm.nih.gov/31254639/	NA	Yes	Yes	Yes	Yes	No	NR	CRC	No	Did not use CTCAE	NR	NR	NR	NR	66	Oxaliplatin	Placebo	Minocycline
Kono	2013 Dec	https://pubmed.ncbi.nlm.nih.gov/24121454/	11	Yes	Yes	Yes	Yes	Yes	Cumulative neurotoxicity, until 8th cycle	CRC	Yes	None	NA	NA	39	51	89	Oxaliplatin	Placebo	Oral TJ-107 (Goshajinkigan)
Oki	2015 Aug	https://pubmed.ncbi.nlm.nih.gov/25627820/	12	Yes	Yes	Yes	Yes	Yes	Cumulative neurotoxicity	CRC	Yes	None	NA	NA	50.6	31.2	142	Oxaliplatin	Placebo	Oral TJ-107 (Goshajinkigan)
Kobayashi	2020 Oct	https://pubmed.ncbi.nlm.nih.gov/32594273/	14	Yes	Controlled, no placebo	No	Yes	No	Cycle 4 and cycle 6	CRC	Yes	None	NA	NA	NA	NA	28	Oxaliplatin	Placebo	Cystine and theanine
Nishioka	2011 Aug	https://pubmed.ncbi.nlm.nih.gov/21258836/	NA	Yes	Controlled, no placebo	No	Yes	No	NR	CRC	No	Did not use CTCAE	NR	NR	NR	NR	45	Oxaliplatin	Placebo	Oral TJ-107 (Goshajinkigan)
Liu, Y	2013 Nov	https://pubmed.ncbi.nlm.nih.gov/24324514/	17	Yes	Yes	Yes	Yes	Yes	After 2,4,6 FOLFOX cycles	CRC	Yes	None	Grade 1-4: 51.7%	Grade 1-4: 70%	NA	NA	120	Oxaliplatin	Placebo	Guilongtongluofang
Argyriou	2006 Dec	https://pubmed.ncbi.nlm.nih.gov/17190958/	NA	Yes	Controlled, no placebo	No	Yes	No	NR	CRC	No	Did not use CTCAE	NR	NR	NR	NR	32	Oxaliplatin	Placebo	Oxcarbazepine
Trinh	2021 Feb	https://pubmed.ncbi.nlm.nih.gov/32607598/	NA	Yes	Yes	Yes	Yes	No	NR	Multiple	No	Did not use CTCAE	NR	NR	NR	NR	52	Oxaliplatin	Placebo	Riluzole
Xu, K	2016 May	https://pubmed.ncbi.nlm.nih.gov/27386647/	NA	Yes	Controlled, no placebo	NA	No	No	NR	Multiple	No	No full text in English	NR	NR	NR	NR	36	Oxaliplatin	Placebo	Tanshinone IIA
Zimmerman	2016 Mar	https://pubmed.ncbi.nlm.nih.gov/26248652/	NA	Yes	No	Yes	Yes	Yes	Baseline and at each 2-week cycle	CRC	No	Control arm received another intervention	NR	NR	NR	NR	50	Oxaliplatin	10% received concomitant calcium and magnesium infusions	Venlafaxine + 10% received concomitant calcium and magnesium infusions
de Afonseca	2013 Feb	https://pubmed.ncbi.nlm.nih.gov/23538593/	NA	Yes	No	No	Yes	Yes	Cumulative neurotoxicity	CRC & gastric	No	Control arm received another intervention	NR	NR	NR	NR	34	Oxaliplatin	Calcium and magnesium infusions	Vitamin E + calcium and magnesium infusions
Kiladze	2016 Oct	https://www.sciencedirect.com/science/article/pii/S0923753419441331?via%3Dihub	NA	Yes	Controlled, no placebo	NA	No	Yes	NA	CRC & gastric	No	No full text in English	NR	NR	NR	NR	133	Oxaliplatin	Placebo	Calcium and magnesium infusions
Motoo	2020 Jun	https://pubmed.ncbi.nlm.nih.gov/32232692/	18	Yes	Controlled, no placebo	No	Yes	Yes	Cumulative neurotoxicity	CRC	Yes	None	NA	NA	10	55	52	Oxaliplatin	Placebo	Ninjin'yoeito
Pang	2010 Dec	https://www.researchgate.net/publication/289046891_Efficacy_of_reduced_glutathione_in_preventing_and_reducing_neurotoxicity_of_oxaliplatin	NA	Yes	Yes	NA	No	No	Before the treatment, after the fourth cycly, the eighth cycly and the twelfth cycle of treatment	CRC & gastric	No	No full text in English	NR	NR	NR	NR	78	Oxaliplatin	Placebo	Glutathione
Wang, DS	2020 Jan	https://pubmed.ncbi.nlm.nih.gov/31724334/	19	Yes	Yes	Yes	Yes	Yes	Cumulative neurotoxicity	CRC	Yes	None	NA	NA	33.7	31.6	196	Oxaliplatin	Placebo	Monosialotetrahexosylganglioside (GM1)
Esfahani	2016 Jun	https://pubmed.ncbi.nlm.nih.gov/27340553/	NA	Yes	Yes	Yes	Yes	No	NR	CRC	No	Did not use CTCAE	NR	NR	NR	NR	71	Oxaliplatin	Placebo	N-3 PUFAs
Zhang, RX	2012 Dec	https://pubmed.ncbi.nlm.nih.gov/22664945/	20	Yes	Controlled, no placebo	No	Yes	Yes	Cumulative neurotoxicity	CRC	Yes	None	NA	NA	21.1	60.9	80	Oxaliplatin	Placebo	Neurotropin
Saad	2016 Oct	https://www.annalsofoncology.org/article/S0923-7534(19)45085-0/fulltext	NA	Yes	Controlled, no placebo	NA	No	Yes	NA	CRC	No	No full text in English	NR	NR	NR	NR	60	Oxaliplatin	Placebo	L-Carnosine
de Andrade	2017 Oct	https://pubmed.ncbi.nlm.nih.gov/28652279/	NA	Yes	Yes	Yes	Yes	No	NA	CRC	Yes	No detailed CTCAE	NR	NR	NR	NR	146	Oxaliplatin	Placebo	Pregabalin
Song	2013 Apr	https://www.researchgate.net/publication/287329109_Assessment_of_the_protective_effect_of_venlafaxine_on_oxaliplatin-induced_neurotoxicity	NA	Yes	Yes	NA	No	NA	NA	NA	No	No full text in English	NR	NR	NR	NR	58	Oxaliplatin	Placebo	Venlafaxine
Gado	2013 Oct	https://www.lifesciencesite.com/lsj/life1004/049_20977life1004_373_379.pdf	NA	Yes	Controlled, no placebo	NA	Yes	No	NR	CRC	No	Did not use CTCAE	NR	NR	NR	NR	49	Oxaliplatin	Placebo	Alpha Lipoic Acid
Lu	2008 Oct	https://pubmed.ncbi.nlm.nih.gov/18851795/	NA	Yes	No	NA	Yes	Yes	Before the first chemotherapy and at Baseline and at the end of cycles two, four and six	CRC & gastric	No	Control arm received another intervention	NR	NR	NR	NR	92	Oxaliplatin	Amifostine	Glutamine
Uchida	2019 May	https://link.springer.com/article/10.1007/s00520-019-04813-1	NA	Yes	Yes	Yes	No	Yes	Baseline, on day1-3 of every cycle and day15 and day43 of Cycle12	CRC	No	Duplicate of https://pubmed.ncbi.nlm.nih.gov/32965539/	NR	NR	NR	NR	79	Oxaliplatin	Placebo	1-day ART	3-day ART
Samson	2013 Jan	https://www.researchgate.net/publication/284465860_Efficacy_of_glutamine_added_to_calciummagnesium_on_oxaliplatin-induced_peripheral_sensory_neuropathy_in_patients_with_colorectal_cancer_a_phase_III_study	NA	Yes	No	No	No	No	NA	CRC	No	No full text in English	NR	NR	NR	NR	200	Oxaliplatin	Ca/Mg + Glutamine	Glutamine
Salehi	2015 Nov	https://pubmed.ncbi.nlm.nih.gov/26682028/	NA	Yes	Controlled, no placebo	No	Yes	No	NR	CRC	No	Did not use CTCAE	NR	NR	NR	NR	65	Oxaliplatin	Placebo	Vitamin E
Yazici	2016 Oct	https://www.annalsofoncology.org/article/S0923-7534(19)44143-4/fulltext	NA	Yes	Controlled, no placebo	No	No	No	Baseline and after 8 cycles	CRC	No	No full text in English	NR	NR	NR	NR	80	Oxaliplatin	Placebo	Glutamine
Cheng	2017 Jun	https://pubmed.ncbi.nlm.nih.gov/28638341/	NA	Yes	Yes	Yes	Yes	No	After 4 cycles	CRC	No	Did not use CTCAE	NR	NR	NR	NR	72	Oxaliplatin	Placebo	AC591
